# Blood immunomap for prediction of responses to aPD1 immunotherapy in metastatic non-small cell lung cancer

**DOI:** 10.1101/2024.08.27.24312529

**Authors:** Maria Semitekolou, Nikolaos Paschalidis, Domenico Lo Tartaro, Aikaterini Tsitsopoulou, Panagiota Stamou, Alexandros Mavroudis, Effrosyni Markaki, Athina Varveri, Ioannis Morianos, Matthieu Lavigne, Charalampos Fotsitzoudis, Sophia Magkouta, Konstantina Dede, Ioannis Kalomenidis, Konstantinos Samitas, Konstantinos Potaris, Andrea Cossarizza, Dimitrios Mavroudis, Sara De Biasi, Panayiotis Verginis

**Author notes:** Contributed equally (Maria Semitekolou, Nikolaos Paschalidis, Domenico Lo Tartaro). Correspondence: Panayotis Verginis, Nikolaos Paschalidis, Maria Semitekolou.

## Abstract

Immune checkpoint inhibitor immunotherapy has revolutionized the treatment of non-small cell lung cancer (NSCLC). Despite the immense success, still a significant proportion of patients do not develop durable responses, allowing disease progression accompanied by high mortality rates. Therefore, there is an imperative need for identification of reliable non-invasive predictive biomarkers to guide therapeutic decisions. Herein, we constructed a blood immunomap in NSCLC patients with metastatic disease, using a high-dimensional mass cytometry approach. Assessment of clinical responses to aPD1 immunotherapy revealed, among others, a significant expansion of CD8^+^PD-L1^+^ T cells in individuals not responding to immunotherapy. Of interest, CD8^+^PD-L1^+^ T cells were enriched in tumor biopsies and bronchoalveolar lavage of NSCLC individuals at early stages of disease as well as in pleural infusions of individuals with thoracic malignancies. Transcriptomic analysis revealed that CD8^+^PD-L1^+^ T cells exhibited a regulatory/exhausted phenotype, while various transcripts associated with the overall survival of NSCLC individuals, were mapped. Overall, our findings define an immunomap in the early stage and advanced NSCLC patients and identify immune-related events which may benefit the quest for identification of predictive biomarkers of immunotherapy responses.
