## Supplemental Table 2 for "Blood immunomap for prediction of responses to aPD1 immunotherapy in metastatic non-small cell lung cancer"

### Sheet: NSCLC (2nd cohort)
Patient	Age range (years)	Gender	Smoking Status	Histology	Oncogenic Driver Mutation	Stage	Comorbidities
1	70-75	Female	Never	Adenocarcinoma	KRAS G12C	IA3	Allergic disorders
2	55-60	Female	Former	NOS NSCLC	WT	IIB	Heart Disease
3	80-85	Μale	Former	Squamous cell carcinoma	WT	IA1	Diabetes
4	80-85	Μale	Current	Adenocarcinoma	WT	IA3	Heart Disease
5	75-80	Μale	Current	Adenocarcinoma	WT	IA3	Heart Disease
6	70-75	Μale	Current	Adenocarcinoma	N/A	IIA	Diabetes
7	65-70	Μale	Current	Squamous cell carcinoma	WT	IIA	Heart Disease
8	70-75	Μale	Former	Adenocarcinoma	N/A	IIB	Heart Disease
9	55-60	Μale	Former	Adenocarcinoma	N/A	IIB	Heart Disease
10	70-75	Μale	Former	Squamous cell carcinoma	WT	IB	Heart Disease
11	60-65	Female	Current	Adenocarcinoma	WT	IB	Heart Disease
12	65-70	Female	Current	Squamous cell carcinoma	WT	IIB	Depression
13	70-75	Μale	Current	Adenocarcinoma	N/A	IIB	Chronic Obstructive Pulmonary Disease
14	50-55	Female	Former	Adenocarcinoma	WT	IIA	N/A
15	65-70	Μale	Current	Adenocarcinoma	WT	IB	Heart Disease
16	65-70	Female	Current	Adenocarcinoma	WT	IIA	Diabetes
17	55-60	Female	Never	Adenocarcinoma	N/A	IA3	Diabetes
18	55-60	Female	Current	Adenocarcinoma	WT	IIB	Autoimmune disorders
20	55-60	Female	Current	Adenocarcinoma	WT	IIB	Depression
