## Supplemental Table 3 for "Blood immunomap for prediction of responses to aPD1 immunotherapy in metastatic non-small cell lung cancer"

### Sheet: NSCLC (BAL)3rd cohort
Patient	Age range (years)	Gender	Smoking Status	Histology	Stage
1	70-75	Female	Current	Adenocarcinoma	IV
2	75-80	Female	Current	Squamous cell carcinoma	IV
3	85-90	Female	Current	Adenocarcinoma	IV
4	50-55	Μale	Current	Pulmonary sarcomatoid carcinoma	IV
5	65-70	Μale	Current	Squamous cell carcinoma	IIIB
6	75-80	Μale	Current	Squamous cell carcinoma	IV
7	85-90	Μale	Current	Adenocarcinoma	IA3
8	65-70	Female	Former	Adenocarcinoma	IA3
9	55-60	Μale	Current	Adenocarcinoma	IV
10	75-80	Μale	Current	Adenocarcinoma	IV
					IV
