## Supplemental Table 4 for "Blood immunomap for prediction of responses to aPD1 immunotherapy in metastatic non-small cell lung cancer"

### Sheet: malignant pleural effusions
Patient ID	Age (years)	Gender	Histology	Stage
sk1	60	Μale	NSCLC (Adenocarcinoma)	IV
sk2	70	Μale	Malignant Mesothelioma	IV
sk5	86	Μale	Malignant Mesothelioma	IV
sk6	72	Μale	NSCLC (Adenocarcinoma)	IV
sk7	65	Μale	Small Cell Lung Cancer-extensive	IV
sk8	85	Female	NSCLC (Squamous cell carcinoma)	IV

### Sheet: pleural infections
Patient	Age range (years)	Gender
1	65-70	Male
2	60-65	Male
3	30-35	Male
4	75-80	Male
